# Evidence for sexual antagonism and antagonistic pleiotropy in the maintenance of late onset Alzheimer’s disease alleles

**DOI:** 10.64898/2026.02.26.26347171

**Authors:** Edward H Morrow, Jon Alexander Harper

## Abstract

Trade-offs form a key constraint in many aspects of organismal evolution, though they may help maintain genetic diversity. Late-onset Alzheimer’s disease (LOAD) shows features in common with the male-female health survival paradox: females suffer from higher prevalence and risk, as well as faster rates of cognitive decline while males suffer higher mortality. Though antagonistic pleiotropy could explain the tendency of LOAD to appear late in life, the sexually dimorphic profile suggests a role for intralocus sexual conflict. Using published data on sex-specific genetic associations with LOAD risk, we found evidence for a number of sexually antagonistic loci, where alleles with net negative effects that reduce male risk but increase female risk are more common than alleles with reversed effects. Multiple lines of evidence also suggest there is an inverse relationship between cancer and LOAD risk. The combined effect of sexual antagonism and antagonistic pleiotropy could explain the persistence of alleles that increase LOAD risk in post-reproductive females, if they also reduce cancer risk in males. This framework could be applied to other female-biased late-life conditions, and our results may be useful in informing polygenic risk scores or therapies where genotype-by-sex effects may result in undesired outcomes for one particular sex.
