## Supplementary Table 1 for "Evidence for sexual antagonism and antagonistic pleiotropy in the maintenance of late onset Alzheimer’s disease alleles"

Chromosome	Position_GRCh37	Gene	RS_ID	A1_effect	A2_ref	EAF	Effect_size_ratio	male_d	female_d	allele_type	P_interaction
10	88138165	GRID1	rs1008912	C	T	0.082	-1.33250185248891	-12.0079566924571	16.0006245373057	Female-Benefit	3.97e-11
18	21048308	RIOK3	rs181239893	A	C	0.006	-1.27077115360363	-10.2566765431993	13.0338886829406	Female-Benefit	1.42e-07
8	5824905	MCPH1	rs13259125	T	C	0.301	-1.16594989300551	-11.0606977604402	12.8962193703515	Female-Benefit	1.5e-07
18	45866243	ZBTB7C	rs1944572	T	C	0.378	-0.755800369420449	10.2318581509561	-13.5377787110662	Male-Benefit	1.83e-07
8	4274481	CSMD1	rs11985089	C	G	0.183	-1.50462611312356	11.8768467608281	-7.89355352617942	Male-Benefit	0.000177
1	6661732	KLHL21	rs12028517	A	C	0.352	-0.756930738965858	10.0214398661576	-13.2395731211144	Male-Benefit	5.42e-07
1	6683240	PHF13	rs14057	A	G	0.385	-0.90751700291899	11.0868344992089	-12.2166686282996	Male-Benefit	6.71e-07
1	6660349	KLHL21	rs12124126	G	A	0.351	-0.756965657869481	9.97356118810168	-13.1757115853482	Male-Benefit	6.71e-07
1	6677064	PHF13	rs10779795	G	A	0.372	-0.867590500292016	10.7934193890095	-12.4406841538452	Male-Benefit	6.98e-07
4	166946775	TLL1	rs17689964	A	G	0.277	-0.552599519929693	-11.5338015395124	6.37357319369892	Female-Benefit	0.001014
1	6788115	DNAJC11	rs61780588	C	T	0.393	-0.763602927104003	10.0668697639915	-13.1833828900716	Male-Benefit	7.36e-07
1	6678864	PHF13	rs9661802	C	A	0.375	-0.861007115610365	10.7401853206527	-12.473979745265	Male-Benefit	7.2e-07
1	6680907	PHF13	rs11122105	A	G	0.372	-0.867415589704913	10.773467799434	-12.4201915751814	Male-Benefit	7.41e-07
8	5825823	MCPH1	rs35487699	C	A	0.335	-1.14753877566088	-10.7949842550823	12.3876630153556	Female-Benefit	7.57e-07
1	6785946	DNAJC11	rs4390192	G	T	0.422	-0.956256238366324	-11.5062005795669	11.0028760841051	Female-Benefit	3.4e-06
18	45852189	ZBTB7C	rs4940355	C	T	0.489	-1.29274438220671	-9.99750918895309	12.924223840079	Female-Benefit	8.17e-07
2	127892810	BIN1	rs6733839	T	C	0.443	-0.450537984248491	10.2912744542132	-22.8421904789655	Male-Benefit	0.040732
14	53391680	FERMT2	rs17125924	G	A	0.09	-1.14577094003252	-16.4223830913072	18.8162893121013	Female-Benefit	0.045043
