## Supplementary Table 2 for "Evidence for sexual antagonism and antagonistic pleiotropy in the maintenance of late onset Alzheimer’s disease alleles"

Chromosome	Position_GRCh37	Gene	RS_ID	A1_effect	A2_ref	EAF	Effect_size_ratio	male_d	female_d	allele_type	P_interaction
20	55016433	CASS4	rs62209424	A	G	0.183	-0.995056466318449	-10.7086751340706	10.6557364378606	Female-Benefit	2.2e-05
19	51980945	CEACAM18	rs62115067	A	G	0.048	-0.894795533145107	-10.8026069110376	9.6661244103189	Female-Benefit	9.4e-05
19	51436454	KLK5	rs1701911	G	A	0.131	-0.708514099987669	8.45369532408487	-11.9315837528597	Male-Benefit	9.6e-05
11	85595579	CCDC83	rs7101889	C	G	0.294	-0.905151933432507	9.5590644959345	-10.5607292465086	Male-Benefit	9.6e-05
19	51435137	KLK5	rs117445788	A	C	0.147	-0.741836614955173	8.59450628839032	-11.5854436342558	Male-Benefit	0.000104
19	51968869	SIGLEC8	rs62116364	A	G	0.074	-1.05481623827531	-9.82489303465465	10.3634567122717	Female-Benefit	0.000111
19	51968958	SIGLEC8	rs62116366	G	C	0.074	-1.05481623827531	-9.82489303465465	10.3634567122717	Female-Benefit	0.000111
1	161218820	PCP4L1	rs140140657	C	T	0.01	-0.799175793397247	8.83301435995081	-11.0526550390149	Male-Benefit	0.000112
19	51435281	KLK5	rs2569524	G	A	0.173	-0.765680206524975	8.77282005885897	-11.4575510560398	Male-Benefit	0.000114
11	85588819	CCDC83	rs7124956	G	A	0.295	-0.890797608851785	9.36247886264797	-10.5102200203657	Male-Benefit	0.000127
11	85589298	CCDC83	rs1445502	A	T	0.295	-0.890797608851785	9.36247886264797	-10.5102200203657	Male-Benefit	0.000127
11	85589418	CCDC83	rs4631905	C	T	0.295	-0.890797608851785	9.36247886264797	-10.5102200203657	Male-Benefit	0.000127
19	51435101	KLK5	rs115458416	C	T	0.173	-0.764623286382521	8.72251952333915	-11.407603820969	Male-Benefit	0.00013
11	85594739	CCDC83	rs7113656	C	T	0.294	-0.904047180861489	9.44064070397661	-10.4426416052538	Male-Benefit	0.000131
19	51969082	SIGLEC8	rs62116367	T	C	0.074	-1.05950763736203	-9.7349446685414	10.3142482256164	Female-Benefit	0.000134
11	85547503	CCDC83	rs10898417	G	A	0.295	-0.923535400907597	9.41135803175066	-10.190576368271	Male-Benefit	0.00018
16	79052055	WWOX	rs59107319	T	C	0.026	-1.29300311365304	-8.76444548061115	11.3324552958725	Female-Benefit	0.000184
19	51968917	SIGLEC8	rs62116365	A	G	0.075	-1.05867059104761	-9.60596569470308	10.1695533795944	Female-Benefit	2e-04
19	51439564	KLK5	rs9304706	C	T	0.173	-0.744182315525783	8.47071839145205	-11.3825849052423	Male-Benefit	0.000222
19	51969295	SIGLEC8	rs62116368	A	G	0.084	-1.02126292492162	-9.75424208313528	9.96164580021634	Female-Benefit	0.000234
11	85370943	CREBZF	rs3168151	G	C	0.019	-1.07208852243157	-9.86976782777009	10.5812648072167	Female-Benefit	0.000238
11	85377707	CREBZF	rs17148332	C	T	0.019	-1.07208852243157	-9.86976782777009	10.5812648072167	Female-Benefit	0.000238
11	85410591	SYTL2	rs12099352	C	T	0.02	-1.07208852243157	-9.86976782777009	10.5812648072167	Female-Benefit	0.000238
11	85435357	SYTL2	rs73502601	T	G	0.017	-1.07208852243157	-9.86976782777009	10.5812648072167	Female-Benefit	0.000238
11	85452522	SYTL2	rs6592261	T	C	0.017	-1.07208852243157	-9.86976782777009	10.5812648072167	Female-Benefit	0.000238
11	85458206	SYTL2	rs17148398	C	A	0.017	-1.07208852243157	-9.86976782777009	10.5812648072167	Female-Benefit	0.000238
11	85484596	SYTL2	rs73518849	C	G	0.017	-1.07208852243157	-9.86976782777009	10.5812648072167	Female-Benefit	0.000238
11	85496016	SYTL2	rs17148484	G	C	0.017	-1.07208852243157	-9.86976782777009	10.5812648072167	Female-Benefit	0.000238
11	85297845	DLG2	rs77485425	C	T	0.018	-1.06896276653345	-9.84092721252011	10.5195847783498	Female-Benefit	0.000251
11	85339435	TMEM126B	rs78790703	T	G	0.018	-1.06896276653345	-9.84092721252011	10.5195847783498	Female-Benefit	0.000251
11	85345784	TMEM126B	rs75668727	C	T	0.018	-1.06896276653345	-9.84092721252011	10.5195847783498	Female-Benefit	0.000251
11	85346310	TMEM126B	rs75257865	A	G	0.018	-1.06896276653345	-9.84092721252011	10.5195847783498	Female-Benefit	0.000251
11	85353868	TMEM126A	rs79641766	G	A	0.018	-1.06896276653345	-9.84092721252011	10.5195847783498	Female-Benefit	0.000251
11	85387964	CREBZF	rs75743227	G	A	0.018	-1.06896276653345	-9.84092721252011	10.5195847783498	Female-Benefit	0.000251
11	85410629	SYTL2	rs7946536	A	G	0.018	-1.06896276653345	-9.84092721252011	10.5195847783498	Female-Benefit	0.000251
11	86304402	ME3	rs12281596	A	G	0.081	-0.967244439536663	9.4048462370103	-9.72333967772973	Male-Benefit	0.000255
2	233513966	EFHD1	rs4973049	A	G	0.081	-0.711464949131176	8.14784266326104	-11.4522053028909	Male-Benefit	0.00026
19	51990802	CEACAM18	rs62115081	C	T	0.047	-0.942078733719114	-10.1107022185867	9.52507754309719	Female-Benefit	0.000261
19	51435852	KLK5	rs1654545	G	A	0.127	-0.702869395383464	8.0556663595749	-11.461114130855	Male-Benefit	0.000284
19	51436067	KLK5	rs1701908	C	T	0.127	-0.702869395383464	8.0556663595749	-11.461114130855	Male-Benefit	0.000284
19	51436097	KLK5	rs1701909	C	T	0.127	-0.702869395383464	8.0556663595749	-11.461114130855	Male-Benefit	0.000284
19	51435983	KLK5	rs1701907	A	G	0.127	-0.71567469026043	8.12701932677265	-11.3557450575977	Male-Benefit	0.000297
11	121831001	BLID	rs117651314	G	A	0.375	-1.36953641404897	-8.07832544120238	11.0635608562649	Female-Benefit	0.000306
19	51979072	CEACAM18	rs62115064	T	C	0.058	-0.879369449431855	-10.3989409416283	9.14451097051403	Female-Benefit	0.000314
19	51437007	KLK5	rs7246770	A	G	0.121	-0.715517046076783	8.09573330220028	-11.3145219203227	Male-Benefit	0.000377
19	51435317	KLK5	rs2659083	C	A	0.124	-0.693102624496737	7.87317848173122	-11.3593257383031	Male-Benefit	0.000392
19	51435326	KLK5	rs2659084	C	A	0.124	-0.693102624496737	7.87317848173122	-11.3593257383031	Male-Benefit	0.000392
19	51435736	KLK5	rs1701906	T	C	0.123	-0.70190534201589	7.91020558175536	-11.2696187195798	Male-Benefit	0.000429
11	85552167	CCDC83	rs7128854	T	C	0.258	-0.833306015370635	8.6249027974404	-10.3502226533241	Male-Benefit	0.000432
16	79019253	WWOX	rs16949152	G	A	0.136	-1.30572740130337	-8.35292423817397	10.9066420587948	Female-Benefit	0.000436
6	41233920	TREM1	rs10456502	T	C	0.008	-1.26645688322824	-8.50301790979844	10.7687055600773	Female-Benefit	0.000458
11	85573702	CCDC83	rs11234451	A	T	0.246	-0.81806729448829	8.51660050341527	-10.4106356051582	Male-Benefit	0.000458
11	85576127	CCDC83	rs36093844	T	C	0.245	-0.81806729448829	8.51660050341527	-10.4106356051582	Male-Benefit	0.000458
19	51438014	KLK5	rs1865068	A	G	0.122	-0.657563719744878	7.60768288092453	-11.5694991260713	Male-Benefit	0.000462
19	51438093	KLK5	rs10410677	T	C	0.122	-0.657563719744878	7.60768288092453	-11.5694991260713	Male-Benefit	0.000462
19	51438111	KLK5	rs10410662	C	A	0.122	-0.657563719744878	7.60768288092453	-11.5694991260713	Male-Benefit	0.000462
19	51438603	KLK5	rs7252452	C	T	0.122	-0.657563719744878	7.60768288092453	-11.5694991260713	Male-Benefit	0.000462
11	85576801	CCDC83	rs11234452	T	C	0.245	-0.811408318556192	8.46561316967602	-10.4332343852964	Male-Benefit	0.000474
20	55009183	CASS4	rs6014727	A	C	0.199	-0.863600336225556	-10.2424243081616	8.84536107629315	Female-Benefit	0.000521
2	233520696	EFHD1	rs13008587	C	T	0.063	-0.70824800483216	7.86788130528645	-11.1089353610689	Male-Benefit	0.000522
2	233522030	EFHD1	rs35293211	C	T	0.063	-0.70824800483216	7.86788130528645	-11.1089353610689	Male-Benefit	0.000522
6	41017047	OARD1	rs9394757	G	A	0.009	-1.13652432543417	-8.94457586407788	10.1657280502159	Female-Benefit	0.000549
6	41035662	OARD1	rs115774857	T	C	0.009	-1.13652432543417	-8.94457586407788	10.1657280502159	Female-Benefit	0.000549
6	41045094	OARD1	rs145520578	G	A	0.009	-1.13652432543417	-8.94457586407788	10.1657280502159	Female-Benefit	0.000549
6	41045250	OARD1	rs115202236	C	A	0.009	-1.13652432543417	-8.94457586407788	10.1657280502159	Female-Benefit	0.000549
6	41046420	OARD1	rs12201865	A	T	0.009	-1.13652432543417	-8.94457586407788	10.1657280502159	Female-Benefit	0.000549
6	41049769	OARD1	rs12200736	A	G	0.009	-1.13652432543417	-8.94457586407788	10.1657280502159	Female-Benefit	0.000549
6	41050795	OARD1	rs10947945	T	C	0.009	-1.13652432543417	-8.94457586407788	10.1657280502159	Female-Benefit	0.000549
6	41056272	OARD1	rs12210716	C	T	0.009	-1.13652432543417	-8.94457586407788	10.1657280502159	Female-Benefit	0.000549
6	41100174	TREML1	rs12193252	T	C	0.009	-1.13652432543417	-8.94457586407788	10.1657280502159	Female-Benefit	0.000549
6	41106953	TREML1	rs80087511	A	G	0.009	-1.13652432543417	-8.94457586407788	10.1657280502159	Female-Benefit	0.000549
6	41115228	TREML1	rs12199328	G	T	0.009	-1.13652432543417	-8.94457586407788	10.1657280502159	Female-Benefit	0.000549
20	54594673	CBLN4	rs112700500	A	C	0.005	-0.700252202192799	7.88023841819079	-11.2534289696116	Male-Benefit	0.000631
19	51436832	KLK5	rs7246283	G	A	0.121	-0.709476146594915	7.88023841819079	-11.1071224254846	Male-Benefit	0.000639
19	51406618	KLK4	rs2569531	G	A	0.412	-0.867037888471581	8.72755534082589	-10.0659445877398	Male-Benefit	0.000644
16	79480279	MAF	rs72802480	A	G	0.047	-0.717047497861043	7.8978734997059	-11.0144356172573	Male-Benefit	0.000656
16	79480884	MAF	rs28665684	C	G	0.047	-0.717047497861043	7.8978734997059	-11.0144356172573	Male-Benefit	0.000656
16	79481105	MAF	rs13335661	G	A	0.047	-0.717047497861043	7.8978734997059	-11.0144356172573	Male-Benefit	0.000656
19	51434270	KLK5	rs2472258	G	T	0.123	-0.819791547319383	8.50981047333408	-10.3804564723314	Male-Benefit	0.000664
19	51434627	KLK5	rs1654546	C	T	0.136	-0.733506516442148	7.96645169145447	-10.8607783474038	Male-Benefit	0.000665
3	56728811	FAM208A	rs9814014	T	C	0.127	-1.88391966210081	-6.410885662145	12.0775935503951	Female-Benefit	0.00067
7	142635991	C7orf34	rs149933991	C	T	0.028	-1.10209607296713	-9.04233446111762	9.96552130005304	Female-Benefit	0.000675
7	145740605	CNTNAP2	rs117593982	T	C	0.015	-1.09343829991827	-9.10506858456688	9.95583071374805	Female-Benefit	0.000685
1	161221400	PCP4L1	rs4266909	T	C	0.005	-0.792279031588707	8.27050521936777	-10.4388793463124	Male-Benefit	0.000697
6	40936909	UNC5CL	rs114554732	A	T	0.009	-1.118035900684	-8.94457586407788	10.0003569324307	Female-Benefit	0.000713
6	40957011	UNC5CL	rs75889804	C	T	0.009	-1.118035900684	-8.94457586407788	10.0003569324307	Female-Benefit	0.000713
6	40968381	UNC5CL	rs139645060	A	G	0.009	-1.118035900684	-8.94457586407788	10.0003569324307	Female-Benefit	0.000713
6	40969516	UNC5CL	rs566066355	A	G	0.009	-1.118035900684	-8.94457586407788	10.0003569324307	Female-Benefit	0.000713
6	40972117	UNC5CL	rs571925871	T	C	0.009	-1.118035900684	-8.94457586407788	10.0003569324307	Female-Benefit	0.000713
6	40978717	UNC5CL	rs74954656	T	C	0.009	-1.118035900684	-8.94457586407788	10.0003569324307	Female-Benefit	0.000713
6	40981068	UNC5CL	rs371655333	A	G	0.009	-1.118035900684	-8.94457586407788	10.0003569324307	Female-Benefit	0.000713
6	40986679	UNC5CL	rs75281477	A	G	0.009	-1.118035900684	-8.94457586407788	10.0003569324307	Female-Benefit	0.000713
6	40999762	UNC5CL	rs114570100	A	G	0.009	-1.118035900684	-8.94457586407788	10.0003569324307	Female-Benefit	0.000713
16	19347902	CLEC19A	rs4566149	A	G	0.385	-0.912743991413813	8.94125423479897	-9.79601544234681	Male-Benefit	0.000732
2	233517786	EFHD1	rs34472888	T	C	0.062	-0.721783783283113	7.81657602137249	-10.8295256867894	Male-Benefit	0.000752
14	53882244	DDHD1	rs9323242	A	G	0.01	-1.01454527760463	-9.71724425901104	9.85858427431036	Female-Benefit	0.000754
19	51439009	KLK5	rs7255117	T	C	0.123	-0.650480884799589	7.39368136213133	-11.3664852187152	Male-Benefit	0.000773
19	51439209	KLK5	rs7255259	G	A	0.123	-0.650480884799589	7.39368136213133	-11.3664852187152	Male-Benefit	0.000773
19	51439652	KLK5	rs10420829	C	T	0.123	-0.650480884799589	7.39368136213133	-11.3664852187152	Male-Benefit	0.000773
19	51439706	KLK5	rs78683124	A	G	0.123	-0.650480884799589	7.39368136213133	-11.3664852187152	Male-Benefit	0.000773
